# Functional networks of reward and punishment processing and their molecular profiles predicting the severity of young adult drinking

**DOI:** 10.1101/2024.02.06.24302417

**Authors:** Yashuang Li, Lin Yang, Dongmei Hao, Yu Chen, Bao Li, Youjun Liu, Yiyao Ye-Lin, Chiang-Shan R. Li, Guangfei Li

**Affiliations:** Department of Biomedical Engineering, College of Chemistry and Life Sciences, Beijing University of Technology, Beijing, China; Beijing International Science and Technology Cooperation Base for Intelligent Physiological Measurement and Clinical Transformation, Beijing, China; Department of Psychiatry, Yale University School of Medicine, New Haven, CT, USA; Centro de Investigación e Innovación en Bioingeniería, Universitat Politècnica de València, 46022 Valencia, Spain; Department of Neuroscience, Yale University School of Medicine, New Haven, CT, USA; Interdepartmental Neuroscience Program, Yale University School of Medicine, New Haven, CT, USA; Wu Tsai Institute, Yale University, New Haven, CT, USA (Running title: alcohol misuse and CPM)

**Keywords:** alcohol use disorder, alcohol misuse, fMRI, connectome, neurotransmitter, receptor

## Abstract

**Background:** Alcohol misuse is associated with altered punishment and reward processing. Here, we investigated neural network responses to reward and punishment and the molecular profiles of the connectivity features predicting alcohol use severity in young adults.

**Methods:** We curated the Human Connectome Project data and employed connectome-based predictive modeling (CPM) to examine how functional connectivity (FC) features during wins and losses associated with alcohol use severity in 981 young adults. Alcohol use severity was quantified by the first principal component of principal component analysis of all drinking measures of the Semi-Structured Assessment for the Genetics of Alcoholism. We combined the CPM findings and JuSpace toolbox to characterize the molecular profiles of the network connectivity features of alcohol use severity.

**Results:** The connectomics predicting alcohol use severity appeared specific, comprising less than 0.12% of all connectivity features. These connectivities featured the medial frontal, motor/sensory, and cerebellum/brainstem networks during punishment processing and medial frontal, fronto-parietal, and motor/sensory networks during reward processing. Spatial correlation analyses showed that these networks were associated predominantly with serotonergic and GABAa signaling.

**Conclusions:** A distinct pattern of network connectivity predicted alcohol use severity in young adult drinkers. These network features were associated with the serotonergic and GABAa signaling. These “neural fingerprints” help in elucidating the impact of alcohol misuse on the brain and providing evidence of new targets for future intervention.
