## Supplemental Table1 for "Functional networks of reward and punishment processing and their molecular profiles predicting the severity of young adult drinking"

### Sheet: Sheet1
Supplementary Table S1. The correlation between FC’s of punishment processing and drinking severity PC1.
Characteristic		Correlation with PC1	Brain regions	Brain network
rAG-rPV	r	0.11	rAG	R-Parietal
	p	< 0.001	rPV	R-Occipital
rDLPFCdor-rAntPFC	r	0.12	rDLPFCdor	R-Prefrontal
	p	< 0.001	rAntPFC	L-Prefrontal
rDLPFCdor-lFEF	r	0.12	rDLPFCdor	R-Prefrontal
	p	< 0.001	lFEF	L-Prefrontal
rBS2-lIFGpo	r	0.11	rBS2	R-Brainstem
	p	< 0.001	lIFGpo	L-Prefrontal
rBS4-lIFGpo	r	0.11	rBS4	R-Brainstem
	p	< 0.001	lIFGpo	L-Prefrontal
rAG-lVM	r	0.11	rAG	R-Parietal
	p	< 0.001	rVM	L-Parietal
rITG-lTP	r	0.12	rITG	R-Temporal
	p	< 0.001	lTP	L-Temporal
rCBL8-lTP	r	0.12	rCBL8	R-Cerebellum
	p	< 0.001	lTP	L-Temporal
rCBL19-lTP	r	0.12	rCBL19	R-Cerebellum
	p	< 0.001	lTP	L-Temporal
lIFGpo-lTP	r	0.11	lIFGpo	L-Prefrontal
	p	< 0.001	lTP	L-Temporal
lTP1-lTP5	r	0.11	lTP1	L-Temporal
	p	< 0.001	lTP5	L-Temporal
lDLPFCdor-lVA1	r	0.15	lDLPFCdor	L-Prefrontal
	p	< 0.001	lVA1	L-Occipital
lDLPFCdor-lVA2	r	0.11	lDLPFCdor	L-Prefrontal
	p	< 0.001	lVA2	L-Occipital
lDLPFCdor-lVA5	r	0.11	lDLPFCdor	L-Prefrontal
	p	< 0.001	lVA5	L-Occipital
lTP-lVACC	r	0.11	lTP	L-Temporal
	p	< 0.001	lVACC	L-Limbic
lTP-lPHPP	r	0.11	lTP	L-Temporal
	p	< 0.001	lPHPP	L-Limbic
rIns-lBG	r	0.11	lIns	R-Insula
	p	< 0.001	lBG	L-Subcortical
rBO-rIns	r	-0.11	rBO	R-Prefrontal
	p	< 0.001	rIns	R-Insula
rTP-rITG	r	-0.12	rTP	R-Temporal
	p	< 0.001	rITG	R-Temporal
rSG-lAntPFC	r	-0.11	rSG	R-Parietal
	p	< 0.001	lAntPFC	L-Prefrontal
rVA-lDLPFCdor	r	-0.12	rVA	R-Occipital
	p	< 0.001	lDLPFCdor	L-Prefrontal
rCBL-lDLPFCdor	r	-0.11	rCBL	R-Cerebellum
	p	< 0.001	lDLPFCdor	L-Prefrontal
rBS-SMA	r	-0.11	rBS	R-Brainstem
	p	< 0.001	SMA	L-Prefrontal
rIns-lIFGpo	r	-0.13	rIns	R-Insula
	p	< 0.001	lIFGpo	L-Prefrontal
rIns-lBO	r	-0.11	rIns	R-Insula
	p	< 0.001	lBO	L-Prefrontal
rIns1-lPMSMA	r	-0.11	rIns1	R-Insula
	p	< 0.001	lPMSMA	L-Motor
rIns2-lPMSMA	r	-0.12	rIns2	R-Insula
	p	< 0.001	lPMSMA	L-Motor
rITG-lVM	r	-0.12	rITG	R-Temporal
	p	< 0.001	lVM	L-Parietal
lDLPFCdor-lVM	r	-0.11	lDLPFCdor	L-Prefrontal
	p	< 0.001	lVM	L-Parietal
RIns1-lTP1	r	-0.11	RIns1	R-Insula
	p	< 0.001	lTP1	L-Temporal
rIns2-lTP1	r	-0.12	rIns2	R-Insula
	p	< 0.001	lTP1	L-Temporal
rIns1-lTP5	r	-0.12	rIns1	R-Insula
	p	< 0.001	lTP5	L-Temporal
rIns2-lTP5	r	-0.12	rIns2	R-Insula
	p	< 0.001	lTP5	L-Temporal
rTP-lTP5	r	-0.11	rTP	R-Temporal
	p	< 0.001	lTP5	L-Temporal
rPHPP-lTP	r	-0.11	rPHPP	R-Limbic
	p	< 0.001	lTP	L-Temporal
rIns-lVA	r	-0.12	rIns	R-Insula
	p	< 0.001	lVA	L-Occipital
lTP-lCBL	r	-0.11	lTP	L-Temporal
	p	< 0.001	lCBL	L-Cerebellum
rVPCC-lTha	r	-0.11	lVPCC	R-Limbic
	p	< 0.001	lTha	L-Subcortical
lAntPFC-lBS	r	-0.11	lAntPFC	L-Prefrontal
	p	< 0.001	lBS	L-Brainstem
Note: rAG: right angular gyrus; rPV: right primary visual; DLPFCdor: right dorsolateral PFC dorsal; lAntPFC: left anterior PFC; SMA: supplementary motor area; rBS: right brain stem; lIFGpo: left inferior frontal gyrus pars orbitalis; lVM: left visual motor; ITG: Inferior temporal gyrus; TP: temporal pole; CBL: cerebellum; VA: visual association; lVACC: left ventral ACC; PHPP: parahippocampus; rIn…
