## Supplemental Table2 for "Functional networks of reward and punishment processing and their molecular profiles predicting the severity of young adult drinking"

### Sheet: Sheet1
Supplementary Table S2. The correlation between FC’s of reward processing and drinking severity PC1.
Characteristic		Correlation with PC1	Brain regions	Brain network
rFG-rVA	r	0.11	rFG	R-Temporal
	p	< 0.001	rVA	R-Occipital
rVA-rSV	r	0.11	rVA	R-Occipital
	p	< 0.001	rSV	R-Occipital
rDLPFCdor-lAntPFC	r	0.12	rDLPFCdor	R-Prefrontal
	p	< 0.001	lAntPFC	L-Prefrontal
rAntPFC-lDLPFCdor	r	0.11	rAntPFC	R-Prefrontal
	p	< 0.001	lDLPFCdor	L-Prefrontal
lAntPFC-lFEF	r	0.11	lAntPFC	L-Prefrontal
	p	< 0.001	lFEF	L-Prefrontal
lDLPFCdor-lFEF	r	0.12	lDLPFCdor	L-Prefrontal
	p	< 0.001	lFEF	L-Prefrontal
rBS2-lIFGpo	r	0.11	rBS2	R-Brainstem
	p	< 0.001	lIFGpo	L-Prefrontal
lBS4-lIFGpo	r	0.12	lBS4	L-Brainstem
	p	< 0.001	lIFGpo	L-Prefrontal
lIFGpo-lSG	r	0.11	lIFGpo	L-Prefrontal
	p	< 0.001	lSG	L-Parietal
rITG-lTP	r	0.12	rITG	R-Temporal
	p	< 0.001	lTP	L-Temporal
rCBL8-lTP	r	0.11	rCBL8	R-Cerebellum
	p	< 0.001	lTP	L-Temporal
rCBL19-lTP	r	0.12	rCBL19	R-Cerebellum
	p	< 0.001	lTP	L-Temporal
lIFGpo-lTP	r	0.11	lIFGpo	L-Prefrontal
	p	< 0.001	lTP	L-Temporal
lTP1-lTP5	r	0.11	lTP1	L-Temporal
	p	< 0.001	lTP5	L-Temporal
lDLPFCdor-lVA1	r	0.14	lDLPFCdor	L-Prefrontal
	p	< 0.001	lVA1	L-Occipital
lDLPFCdor-lVA2	r	0.11	lDLPFCdor	L-Prefrontal
	p	< 0.001	lVA2	L-Occipital
rCau-lVA5	r	0.11	rCau	R-Subcortical
	p	< 0.001	lVA5	L-Occipital
rBS-lVA	r	0.11	rBS	R-Brainstem
	p	< 0.001	lVA	L-Occipital
lDLPFCdor-lVA	r	0.12	lDLPFCdor	L-Prefrontal
	p	< 0.001	lVA	L-Occipital
lFEF-lVA	r	0.11	lFEF	L-Prefrontal
	p	< 0.001	lVA	L-Occipital
lTP1-lVA	r	0.12	lTP1	L-Temporal
	p	< 0.001	lVA	L-Occipital
lTP5-lVA	r	0.12	lTP5	L-Temporal
	p	< 0.001	lVA	L-Occipital
lTP-lVACC	r	0.11	lTP	L-Temporal
	p	< 0.001	lVACC	L-Limbic
lTP-lPHPP	r	0.11	lTP	L-Temporal
	p	< 0.001	lPHPP	L-Limbic
rIns-rITG	r	-0.11	rIns	R-Insula
	p	< 0.001	rITG	R-Temporal
rTP-rITG	r	-0.12	rTP	R-Temporal
	p	< 0.001	rITG	R-Temporal
rDPCC-lAntPFC	r	-0.12	rDPCCFC	R-Limbic
	p	< 0.001	lAntP	L-Prefrontal
rVA-lDLPFCdor	r	-0.12	rVA	R-Occipital
	p	< 0.001	lDLPFCdor	L-Prefrontal
rIns-lIFGpo	r	-0.12	rIns	R-Insula
	p	< 0.001	lIFGpo	L-Prefrontal
rIns-lBO	r	-0.11	rIns	R-Insula
	p	< 0.001	lBO	L-Prefrontal
rIns-lPMSMA	r	-0.12	rIns	R-Insula
	p	< 0.001	lPMSMA	L-Motor
rCBL-lVM	r	-0.11	rCBL	R-Cerebellum
	p	< 0.001	lVM	L-Parietal
rITG-lVM	r	-0.11	rITG	R-Temporal
	p	< 0.001	lVM	L-Parietal
rIns1-lTP1	r	-0.11	rIns1	R-Insula
	p	< 0.001	lTP1	L-Temporal
rIns2-lTP1	r	-0.12	rIns2	R-Insula
	p	< 0.001	lTP1	L-Temporal
rIns1-lTP5	r	-0.11	rIns1	R-Insula
	p	< 0.001	lTP5	L-Temporal
rIns2-lTP5	r	-0.11	rIns2	R-Insula
	p	< 0.001	lTP5	L-Temporal
rTP-lTP	r	-0.11	rTP	R-Temporal
	p	< 0.001	lTP	L-Temporal
rPHPP-lTP	r	-0.11	rPHPP	R-Limbic
	p	< 0.001	lTP	L-Temporal
rPMSMA-lVA	r	-0.13	rPMSMA	R-Motor
	p	< 0.001	lVA	L-Occipital
rIns-lVA	r	-0.12	rIns	R-Insula
	p	< 0.001	lVA	L-Occipital
lPHPP-lCBL	r	-0.11	lPHPP	L-Limbic
	p	< 0.001	lCBL	L-Cerebellum
lAntPFC-lCBL	r	-0.11	lAntPFC	L-Prefrontal
	p	< 0.001	lCBL	L-Cerebellum
lAntPFC-lBS	r	-0.11	lAntPFC	L-Prefrontal
	p	< 0.001	lBS	L-Brainstem
Note: rFG: right fusiform gyrus; VA: visual association; rSV: right secondary visual; DLPFCdor: dorsolateral PFC dorsal; AntPFC: anterior PFC; FEF: frontal eye field; rBS: right brain stem; lIFGpo: left inferior frontal gyrus pars orbitalis; rSG: right supramarginal gyrus; ITG: Inferior temporal gyrus; TP: temporal pole; CBL: cerebellum;rCau; right caudate; lVACC: left ventral ACC; PHPP: parahipp…
